# Calibration Drift Under Cross-Institutional Deployment: An External Validation Framework for ICU Mortality Prediction Across MIMIC-IV and eICU

**DOI:** 10.64898/2026.05.03.26352335

**Authors:** Krutarth Patel, Phanindra Beedala

## Abstract

**Background:** Machine learning models for intensive care unit (ICU) mortality prediction achieve strong internal discrimination yet rarely undergo external validation with calibration assessment — a gap undermining clinical deployment. Calibration, the agreement between predicted probabilities and observed event rates, is prerequisite for threshold-based decisions yet remains underreported.

**Methods:** We conducted a retrospective cohort study using MIMIC-IV (v2.2; n = 52,028 ICU stays) for model development and eICU (n = 114,060) for independent external validation. Logistic regression, random forest, and gradient boosting (XGBoost) were evaluated on first-24-hour clinical variables. Discrimination was assessed via receiver operating characteristic area (AUROC) and precision-recall area (AUPRC); calibration via slope, intercept, and expected calibration error (ECE). Post-hoc logistic recalibration was applied externally. Clinical utility was evaluated by decision curve analysis benchmarked against Acute Physiology and Chronic Health Evaluation (APACHE) scores. Subgroup analyses examined sex and race/ethnicity; SHapley Additive exPlanations (SHAP) assessed feature importance. Uncertainty was estimated via bootstrap resampling; the study adheres to TRIPOD guidelines.

**Results:** The recalibrated XGBoost model achieved internal AUROC 0.847 (95% CI: 0.832–0.860) and external AUROC 0.819 (95% CI: 0.815–0.823). Internal calibration was near-ideal (slope 0.982; intercept 0.001), whereas external validation revealed systematic risk overestimation (intercept −0.678) attributable to prevalence-driven label shift. An intercept-only adjustment reduced ECE by 26%. The model outperformed APACHE (AUROC 0.817 vs. 0.795; p < 0.001).

**Conclusions:** ICU mortality models exhibit transportable discrimination but clinically significant calibration drift under cross-institutional deployment. Calibration evaluation and targeted recalibration should be mandatory in any clinical machine learning validation framework.
