## Supplementary_Table_S1_Sensitivity_Analyses for "Calibration Drift Under Cross-Institutional Deployment: An External Validation Framework for ICU Mortality Prediction Across MIMIC-IV and eICU"

analysis	dataset	model	n_features	operating_threshold	n	event_rate	auroc	auprc	brier	ece_10	calibration_intercept	calibration_slope	sensitivity	specificity	ppv	npv	f1	tp	fp	tn	fn
first_icu_per_patient_only	MIMIC_test	xgb	38	0.08529249578714371	8034	0.10044809559372667	0.8516965070919342	0.4246517052230808	0.07270772040175821	0.014363388388817823	-0.05430065123621814	0.9486921852518653	0.8017348203221809	0.7478898574788986	0.2620494127176995	0.9712488769092543	0.39499389499389503	647	1822	5405	160
first_icu_per_patient_only	eICU_external	xgb	38	0.08529249578714371	114060	0.08689286340522533	0.815115396552791	0.3573892733631616	0.07326640995934268	0.057447911335242165	-0.7843852508059899	0.9373757804388062	0.8808394712945212	0.5460350075372783	0.15586502410283878	0.9796554694229113	0.26486248691615716	8730	47280	56869	1181
icu_los_ge_48h	MIMIC_test	xgb	38	0.15765684843063354	4564	0.1343120070113935	0.7854847493541396	0.3623443714905147	0.10127365489545027	0.013331290604636455	-0.121085886691868	0.9244922138767668	0.6460032626427407	0.7714502657555049	0.30484988452655887	0.9335375191424196	0.4142259414225941	396	903	3048	217
icu_los_ge_48h	eICU_external	xgb	38	0.15765684843063354	66183	0.11033044739585694	0.7599547269159992	0.29662890245100393	0.09265110899189456	0.05406305594921882	-0.5805861930666415	0.958362191553894	0.7300739523418242	0.6505833800377032	0.20579038795599305	0.9510650975718755	0.32107688138043183	5331	20574	38307	1971
routine_only_predictors	MIMIC_test	xgb	19	0.10182864218950272	7767	0.10544611819235226	0.8305056821896202	0.4099413778060639	0.0769208845355544	0.009353175000779815	-0.0672233244721888	0.9731774563428667	0.7411477411477412	0.7546056419113414	0.2625432525951557	0.9611365719523373	0.38773554774832325	607	1705	5243	212
routine_only_predictors	eICU_external	xgb	19	0.10182864218950272	114060	0.08689286340522533	0.7935574568028515	0.31146474603338326	0.0737026070962611	0.04727096121289174	-0.6893331053952213	0.921507863453463	0.8112198567248512	0.6141297564066865	0.16670813635232645	0.971579171223721	0.27657854452260966	8040	40188	63961	1871
race_excluded	MIMIC_test	xgb	37	0.10155713558197021	7767	0.10544611819235226	0.8446496492696838	0.4351428327267263	0.07509735446723396	0.008635555605540895	-0.01664354903891789	1.000105437370355	0.7765567765567766	0.7548934945308002	0.27191107310816587	0.9662859248341931	0.40278657378087396	636	1703	5245	183
race_excluded	eICU_external	xgb	37	0.10155713558197021	114060	0.08689286340522533	0.8204225157502867	0.35867842492926194	0.07307112641182872	0.061947898490533386	-0.7423792255025781	1.0025710158488776	0.8742811018060741	0.5732268192685479	0.16314273341743077	0.9795560076788029	0.2749746128459	8665	44448	59701	1246
abg_excluded	MIMIC_test	xgb	32	0.07891891896724701	7767	0.10544611819235226	0.8415853720257864	0.42565715632750506	0.07583400347040832	0.00871220496378827	-0.01640368016940451	1.0047066460129754	0.8388278388278388	0.682930339666091	0.23771626297577855	0.9729341808488825	0.3704502561337288	687	2203	4745	132
abg_excluded	eICU_external	xgb	32	0.07891891896724701	114060	0.08689286340522533	0.8077199226860332	0.3350262398659281	0.07430348821805671	0.06054170262956271	-0.7455216202325529	0.9792282854032437	0.9100998890122086	0.4778058358697635	0.14225783048922816	0.9824100762032614	0.24605480311523928	9020	54386	49763	891
