## Supplementary_Table_S2_Secondary_Outcomes for "Calibration Drift Under Cross-Institutional Deployment: An External Validation Framework for ICU Mortality Prediction Across MIMIC-IV and eICU"

outcome	model	split	operating_threshold	n	event_rate	auroc	auprc	brier	ece_10	calibration_intercept	calibration_slope	sensitivity	specificity	ppv	npv	f1	tp	fp	tn	fn	auroc_lo	auroc_hi	auprc_lo	auprc_hi	brier_lo	brier_hi	ece_10_lo	ece_10_hi	calibration_intercept_lo	calibration_intercept_hi	calibration_slope_lo	calibration_slope_hi	sensitivity_lo	sensitivity_hi	specificity_lo	specificity_hi	ppv_lo	ppv_hi	npv_lo	npv_hi	f1_lo	f1_hi
icu_mortality	xgb	test	0.054323915392160416	7767	0.07003991245010943	0.8763980819033969	0.4165753017184629	0.05124280913060994	0.007164335605460327	0.05815378388445659	0.9995740786549199	0.8180147058823529	0.7614564585352347	0.20525830258302583	0.9823182711198428	0.3281710914454277	445	1723	5500	99	0.8622443327763668	0.8902332457720001	0.3810587363973503	0.4601764763075576	0.04794060143934659	0.05510620834881047	0.005480647394018735	0.013536943642251494	-0.10005767443569498	0.2472166432613992	0.9356618819857534	1.0770297122585732	0.7815848214285714	0.8512765977045375	0.7518551032986421	0.7707843214535148	0.1895792241946088	0.2218382002815394	0.9781940530713064	0.9857273924508309	0.30789390862341304	0.3498868079653225
icu_mortality	xgb	external_eicu	0.054323915392160416	114060	0.055523408732246184	0.8357281910906573	0.31154115429031476	0.04748196715563508	0.03441613714946005	-0.6852841175790306	0.9666031331857101	0.8820464234959735	0.5885246966869958	0.1119147316330415	0.9883548724024506	0.1986274579525655	5586	44327	63400	747	0.8305308008085492	0.8400181060398367	0.29927207531282685	0.32316525865011786	0.046620949417781665	0.048477793956766366	0.033220187022774586	0.035645790091357044	-0.729072767374542	-0.6428651304349391	0.9476138244553389	0.987078442137243	0.8741614211008326	0.8900546819099501	0.5856287949123525	0.5913733631273933	0.10931994872545596	0.11493395750038742	0.9874909248897082	0.9892083707629783	0.19447876710434345	0.20346790109283358
prolonged_icu_los_7d	xgb	test	0.13731077313423157	7767	0.12694734131582336	0.7588501220299051	0.3224103500123301	0.09889059687101073	0.011329923582554545	-0.1601512776094542	0.9332761034724951	0.6450304259634888	0.7366170181389176	0.2625928984310487	0.9345182413470533	0.37323943661971826	636	1786	4995	350	0.7435610114906651	0.7775435812567245	0.29583233770851414	0.3544303669239747	0.09469984655703102	0.10377051540495824	0.007544439330875007	0.019249869892275354	-0.28038892025468465	-0.012541604763539181	0.8729043570159004	1.0074811227701597	0.6160036567740523	0.6745744398300173	0.7275999412678947	0.7467435219076903	0.24740943785518896	0.2815847254471964	0.9281596816659797	0.9400717365154633	0.35564455430932707	0.3939025336356466
prolonged_icu_los_7d	xgb	external_eicu	0.13731077313423157	114060	0.10905663685779414	0.7201116718477443	0.22985514136215807	0.0956029002647795	0.049329337629630196	-0.6955804115590231	0.8431138683338368	0.7399308626095346	0.5851349622617372	0.1791951404707669	0.9484026348948116	0.2885176013291119	9204	42159	59462	3235	0.7152996928427316	0.7245714602044147	0.22462384544810857	0.23601832787224689	0.09439436126322476	0.09672990926980589	0.04766413556049939	0.050956213778562465	-0.7289967939951698	-0.6589054804538622	0.8216439065958774	0.863073040936662	0.7316634360990667	0.7470265264064527	0.5822999807068974	0.5880542338851406	0.1756189829332837	0.18236064991539752	0.9465881801528403	0.9499437956098411	0.28356277487366893	0.2929144001103454
