## Supplementary_Table_S3_Missingness_Report for "Calibration Drift Under Cross-Institutional Deployment: An External Validation Framework for ICU Mortality Prediction Across MIMIC-IV and eICU"

feature	MIMIC	eICU
admission_type	0.0
age	0.0	0.0
albumin_min	72.41485354040132	54.03033491145012
apache_pred_hosp_los		13.389444152200596
apache_pred_hosp_mort		13.389444152200596
apache_pred_iculos		13.389444152200596
bicarbonate_min	1.4280771892058124	10.465544450289322
bilirubin_total_max	57.56515722303375	58.38243029984219
bun_max	1.431921273160606	8.791863931264247
chloride_mean	1.3819481817482893	8.975100824127653
creatinine_max	1.4146228953640347	8.44730843415746
creatinine_n		8.44730843415746
dbp_max	9.765895287153072	1.6991057338243032
dbp_mean	9.765895287153072	1.6991057338243032
dbp_min	9.765895287153072	1.6991057338243032
dbp_n	9.765895287153072
glucose_max	1.8547705081878987	5.177099772049798
glucose_n		5.177099772049798
has_invasive_bp_24h		1.4544976328248291
has_noninvasive_bp_24h		1.4544976328248291
heart_rate_max	0.13262089644037825	1.703489391548308
heart_rate_mean	0.13262089644037825	1.703489391548308
heart_rate_min	0.13262089644037825	1.703489391548308
heart_rate_n	0.13262089644037825
hemoglobin_min	1.9124317675098024	10.863580571628967
hospital_mortality	0.0	0.0
hospitaladmitsource		0.0
icu_los_hours	0.0	0.0
icu_mortality	0.0	0.0
inr_max	16.07211501499193	100.0
insurance	0.0
lactate_max	40.89913123702622	73.16587760827635
lactate_n		73.16587760827635
language	0.0
map_max	9.767817329130468	1.6964755391899
map_mean	9.767817329130468	1.6964755391899
map_min	9.767817329130468	1.6964755391899
map_n	9.767817329130468
marital_status	0.0
n_aperiodic		3.34823776959495
n_periodic		1.4860599684376645
pco2_max	40.57238410086876	63.3061546554445
ph_min	38.242869224263856	63.616517622304045
platelets_min	1.8836011378488509	12.479396808697176
po2_min	40.63388944414546	62.923022970366475
potassium_max	1.456907818866764	7.834473084341574
prolonged_icu_los_7d	0.0	0.0
race	0.0	0.0
resp_rate_max	0.27292996079034365	9.048746273890934
resp_rate_mean	0.27292996079034365	9.048746273890934
resp_rate_min	0.27292996079034365	9.048746273890934
resp_rate_n	0.27292996079034365
rn_first_icu_per_patient	0.0
rrt_flag_24h	0.1383870223725686	6.925302472382956
sbp_max	9.752440993311295	1.700859196913905
sbp_mean	9.752440993311295	1.700859196913905
sbp_min	9.752440993311295	1.700859196913905
sbp_n	9.752440993311295
sex	0.0	0.0
sodium_min	1.3915583916352734	8.435034192530248
spo2_max	0.14991927423694934	2.529370506750833
spo2_mean	0.14991927423694934	2.529370506750833
spo2_min	0.14991927423694934	2.529370506750833
spo2_n	0.14991927423694934
temperature_max	100.0	89.1031036296686
temperature_mean	100.0	89.1031036296686
temperature_min	100.0	89.1031036296686
temperature_n	100.0
unitadmitsource		0.0
unitstaytype		0.0
unittype		0.0
urine_output_24h	2.312216498808334	28.40873224618622
urine_rows_24h		28.40873224618622
vasopressor_flag_24h	0.1383870223725686	6.925302472382956
vent_flag_24h	0.1383870223725686	6.925302472382956
wbc_max	1.916275851464596	11.6955988076451
wbc_n		11.6955988076451
