## Supplementary_Table_S4_Hyperparameter_Tuning for "Calibration Drift Under Cross-Institutional Deployment: An External Validation Framework for ICU Mortality Prediction Across MIMIC-IV and eICU"

model	candidate_id	score_validation_calibration_aware	param_solver	param_class_weight	param_C	val_auroc	val_auprc	val_brier	val_ece_10	val_calibration_slope	val_calibration_intercept	param_n_estimators	param_min_samples_split	param_min_samples_leaf	param_max_features	param_max_depth	param_subsample	param_reg_lambda	param_reg_alpha	param_min_child_weight	param_learning_rate	param_gamma	param_colsample_bytree
logreg	3	-0.052171573701282815	lbfgs		0.01	0.7872461153315806	0.37596751316911575	0.07832212506982648	0.006852015475477222	0.9806003218075494	-0.08687287837386722
logreg	1	-0.03459471507515456	lbfgs		0.1873817422860384	0.7870068581342128	0.3762213185089438	0.07838112609156028	0.00657645144361082	0.9431217367783276	-0.15414348113861137
logreg	4	-0.03284230402925479	lbfgs		7.305271542664457	0.786875215185589	0.3759880377561346	0.07840956561553482	0.006434912732290408	0.9393070997078511	-0.16064969628933543
logreg	2	-0.03229836418988506	lbfgs		3.511191734215131	0.7867543851519112	0.37549548351114953	0.07843428802600348	0.006216573603413024	0.9382510850998063	-0.16278385780807753
logreg	8	0.3548986004351702	lbfgs	balanced	0.01	0.7890005536898986	0.3624927332887233	0.1842571147571532	0.2951101351124013	0.9063405902999508	-2.1628993339781504
logreg	10	0.3579080983967263	lbfgs	balanced	0.04328761281083057	0.788930527193108	0.3626772370367233	0.18421530214464582	0.29386292834025207	0.890265243934242	-2.162888445020386
logreg	6	0.3590508322285449	lbfgs	balanced	0.1873817422860384	0.7888728583133982	0.36237984029773257	0.18423655372252998	0.2934882834155082	0.8845740244999826	-2.163105857730374
logreg	9	0.3595917386838514	lbfgs	balanced	15.199110829529332	0.7885616866499633	0.3617754812526683	0.18430647100995495	0.2933647899838557	0.8816896083292042	-2.1624174648417296
logreg	5	0.3596099786443563	lbfgs	balanced	0.38986037025490716	0.7885313075079732	0.3618861552657284	0.18430702839555677	0.29334895380147136	0.8816029278976425	-2.1624546648620195
logreg	7	0.35985573257115233	lbfgs	balanced	0.8111308307896873	0.7884732953611222	0.36171744529516936	0.18433137966118246	0.29331665704178017	0.8804713322762121	-2.162464795930564
rf	18	0.10235179210511033		balanced_subsample		0.8406246706780864	0.42203333260798886	0.0871562097873432	0.09841028214364955	1.2195748717208175	-0.7888982380802492	400.0	20.0	5.0	0.5
rf	1	0.18324125150869175		balanced_subsample		0.8328996153005149	0.40773560787335117	0.1035545424580304	0.15114957513985708	1.2458745143431882	-1.19217709621656	600.0	20.0	5.0	0.5	12.0
rf	10	0.20430073858470704		balanced_subsample		0.8334668642512331	0.4087524223227477	0.11035828606008562	0.16673030574562792	1.2086479012569409	-1.3514701326113696	400.0	40.0	5.0	0.75	12.0
rf	11	0.2208175169157492		balanced_subsample		0.837769717865304	0.42015674470281256	0.11676820031339033	0.17848963719688496	1.1684165892414762	-1.4951779493327042	600.0	60.0	20.0	0.75
rf	12	0.22855172442854252		balanced_subsample		0.8383700920951412	0.41649904029598295	0.10842642902433124	0.16989752685235485	1.443928203007651	-1.206627772433043	600.0	20.0	10.0	sqrt	14.0
rf	2	0.24321394074525446		balanced_subsample		0.8326627609731349	0.40724301398725776	0.11053687425476315	0.17678095053338705	1.5319510237765344	-1.1683140947829926	800.0	10.0	5.0	sqrt	12.0
rf	15	0.2515890316108113		balanced_subsample		0.8351042485144257	0.41929946159165377	0.12502354192932125	0.19978052872230764	1.200457408379175	-1.6149841925492865	600.0	60.0	30.0	0.75	12.0
rf	9	0.2575705184486377		balanced_subsample		0.8326859315051612	0.4086975994973441	0.11492343288340358	0.18717820253748632	1.5043888852920366	-1.2806418841719969	600.0	20.0	5.0	sqrt	12.0
rf	4	0.26000285713711274		balanced_subsample		0.828208698183396	0.4061873538074579	0.12480755407775823	0.2031651776877252	1.2782392723177505	-1.5555187973460063	400.0	40.0	5.0	0.5	10.0
rf	5	0.2854240446436678		balanced_subsample		0.8367457519833118	0.41271439367640356	0.12524614897773284	0.20665196788079843	1.4304549443469259	-1.5253960222140515	400.0	60.0	10.0	sqrt	14.0
rf	14	0.3062034935439705		balanced_subsample		0.8202054247879381	0.3968413925321415	0.14228278139661146	0.23792521084345225	1.2821723783420274	-1.7742924991042268	800.0	20.0	5.0	0.75	8.0
rf	6	0.3188442784871796		balanced_subsample		0.8214226500703868	0.4001935580530295	0.14420013528617878	0.24343135788860948	1.3271122026214197	-1.790593532260879	800.0	20.0	10.0	0.5	8.0
rf	7	0.3188831568151177		balanced_subsample		0.8213249905687352	0.400469369298753	0.14430688713832263	0.2435707877878029	1.325862056356098	-1.7921578959941726	400.0	20.0	10.0	0.5	8.0
rf	8	0.3198660536611815		balanced_subsample		0.82616643032724	0.39852888817982707	0.1319733540175244	0.22525467388326653	1.5646981714807153	-1.5299375454542024	600.0	10.0	5.0	sqrt	10.0
rf	3	0.3220655289340458		balanced_subsample		0.8208634678974854	0.39781322239454003	0.14558235405699163	0.24576795585653846	1.3277326228241089	-1.8045132998684779	400.0	40.0	5.0	0.5	8.0
rf	17	0.3286714192921169		balanced_subsample		0.8231752004594288	0.4054088314924174	0.14888741714306358	0.2519316986748511	1.3077418910863245	-1.8654043459607723	800.0	10.0	30.0	0.5	8.0
rf	16	0.3291095963056242		balanced_subsample		0.8323805953831256	0.40897868394206677	0.13947162618970707	0.23649030335754895	1.447125438083753	-1.7272192516950642	600.0	20.0	30.0	sqrt	12.0
rf	13	0.4073143960139504		balanced_subsample		0.8233049554387761	0.3987077769504054	0.16138705577899232	0.2811821163913828	1.6029217802120286	-1.9355542492105862	400.0	20.0	30.0	sqrt	8.0
xgb	4	-0.07468479017963937				0.847139709383173	0.4489201205950127	0.07269830695659271	0.008911848975639928	1.0196074531344494	-0.011816742535901552	300.0				4.0	0.9	1.0	0.5	1.0	0.05	0.3	1.0
xgb	20	-0.07345186726260024				0.8441189585412245	0.44426348324193615	0.07307522050368102	0.008744437078402133	1.007199407216263	-0.032302190482118145	300.0				3.0	0.9	2.0	0.0	1.0	0.08	0.0	0.8
xgb	10	-0.07147039305452664				0.8430704490586414	0.4355459514561451	0.0738665880196387	0.008811258591174306	1.0097658164514436	-0.03657194358870905	700.0				2.0	0.8	2.0	0.1	1.0	0.05	0.3	1.0
xgb	19	-0.07128840194214148				0.8506854873174805	0.45140894903751605	0.072384587762084	0.005942146424366123	0.987840322999041	-0.05128487440604176	700.0				4.0	0.7	1.0	0.5	1.0	0.03	0.0	0.8
xgb	18	-0.07088535485188417				0.8408589505019082	0.4377106797981923	0.07376482980905923	0.009015042163158344	1.0145882062818168	-0.033323241161389475	700.0				2.0	0.9	1.0	0.1	8.0	0.05	0.1	1.0
xgb	13	-0.0659346415131593				0.8455531286568678	0.44662700951714585	0.07289755624772147	0.009246318898324921	1.046800433521807	0.031272284017147475	700.0				3.0	0.9	1.0	0.1	1.0	0.03	0.0	0.6
xgb	12	-0.06209901676631094				0.8493218585993396	0.4490508236223398	0.07271041500143598	0.006253131595187801	0.9705866658712892	-0.08677618972811389	300.0				4.0	0.9	2.0	0.5	8.0	0.08	0.1	1.0
xgb	15	-0.056666492190663414				0.8479333430134667	0.44876206197743185	0.07265953410880643	0.009039132259888269	1.06667396566733	0.06962296866015565	300.0				5.0	0.7	2.0	0.0	5.0	0.03	0.0	0.6
xgb	17	-0.0555647760073126				0.8365607309942424	0.43035644493667646	0.07421996393477939	0.010925693324578394	1.0655934719072115	0.05916389054429076	700.0				2.0	0.8	1.0	0.5	5.0	0.03	0.1	1.0
xgb	21	-0.03363449026452589				0.8337208819356696	0.42410645359773536	0.07465891039106198	0.012009948238997625	1.1110233341925442	0.13870761931798445	300.0				2.0	0.8	1.0	0.5	5.0	0.05	0.3	0.8
xgb	22	-0.02592584004997051				0.8455576769464876	0.44620685446957414	0.07291851766517604	0.011442023179929744	1.1289062175837767	0.1861416146106703	700.0				5.0	0.7	5.0	0.5	5.0	0.01	0.1	0.6
xgb	3	-0.02148676037051697				0.8373351416646329	0.4317037095011846	0.0740352687978046	0.012247902758656188	1.1391785378382275	0.1883113480688668	300.0				3.0	0.8	5.0	0.0	8.0	0.03	0.1	1.0
xgb	24	-0.015635848692868912				0.8487718588224632	0.44501833751955605	0.07338952286812507	0.01370471168195089	0.8569934248594481	-0.23432599520738942	500.0				5.0	0.8	5.0	0.1	8.0	0.08	0.1	1.0
xgb	6	0.003220418942933151				0.8443873934455886	0.44688860920716605	0.0730475652265417	0.01503922743728666	1.1912920827706692	0.2928176016588926	500.0				5.0	0.8	1.0	0.0	3.0	0.01	0.1	0.6
xgb	11	0.007464759104275839				0.8347274270102496	0.4312330212502688	0.07431602443146823	0.016210399125840616	1.1966201007859592	0.2982197619382163	700.0				3.0	0.7	2.0	0.1	3.0	0.01	0.0	0.8
xgb	23	0.010328665483541832				0.8266680294372168	0.4155214060368797	0.07545650434204801	0.015068961209848247	1.1990693543767486	0.3019169810170919	300.0				2.0	0.7	2.0	0.5	8.0	0.03	0.3	0.8
xgb	7	0.023867977241205013				0.8276735447103736	0.4153650045314272	0.07546909542112887	0.018244756140321075	1.226716237346769	0.35272958434011104	300.0				2.0	0.9	1.0	0.0	1.0	0.03	0.0	0.8
xgb	14	0.024728642547488237				0.8381155595099931	0.43736007841865554	0.07388574021730163	0.01652433280372276	1.2345291802926546	0.36775804909516974	500.0				4.0	0.8	2.0	0.1	3.0	0.01	0.0	0.6
xgb	2	0.024936976758920683				0.8371334722192187	0.4371135584679693	0.07394284748875346	0.014952438508512491	1.2347821711112097	0.36951136856438993	500.0				4.0	0.9	2.0	0.5	5.0	0.01	0.0	0.6
xgb	9	0.0732765451911251				0.83656004445996	0.43525447062816236	0.0743997689574104	0.02157543659408374	1.3334030621004822	0.5515895074948439	300.0				5.0	0.9	1.0	0.1	8.0	0.01	0.1	0.8
xgb	8	0.09970077422721749				0.8299871652415931	0.4269135277050907	0.07530237158123866	0.023827662279170304	1.382283056643351	0.6510571760843471	300.0				4.0	0.7	5.0	0.1	8.0	0.01	0.1	1.0
xgb	16	0.11339933334063079				0.8180665272315539	0.4084256330948117	0.07675834033619697	0.02421684969898905	1.4037469398057425	0.6958662212324066	500.0				2.0	0.8	1.0	0.5	3.0	0.01	0.1	0.6
xgb	5	0.11688704449954823				0.8299655394117018	0.4261211810573685	0.07552085989575266	0.025040944490417858	1.416295816928969	0.7182803431381128	300.0				4.0	0.8	5.0	0.5	8.0	0.01	0.3	0.6
xgb	1	0.22129085407155097				0.807312225150291	0.3984359065360413	0.07855403597457154	0.030625504884738787	1.612882851020446	1.115197089236547	300.0				2.0	0.7	1.0	0.0	8.0	0.01	0.0	0.8
