## Supplementary_Table_S5_Feature_Selection for "Calibration Drift Under Cross-Institutional Deployment: An External Validation Framework for ICU Mortality Prediction Across MIMIC-IV and eICU"

feature	mimic_missing_rate	eicu_missing_rate	mimic_non_missing_n	eicu_non_missing_n	mimic_unique_non_missing	eicu_unique_non_missing	postclean_qc_flagged	selected	reason_if_dropped
age	0.0	0.0	52028	114060	73	73	False	True
race	0.0	0.0	52028	114060	33	7	False	True
sex	0.0	0.0	52028	114060	2	4	False	True
heart_rate_max	0.0013262089644037825	0.01703489391548308	51959	112117	187	203	False	True
heart_rate_mean	0.0013262089644037825	0.01703489391548308	51959	112117	19714	88408	False	True
heart_rate_min	0.0013262089644037825	0.01703489391548308	51959	112117	125	125	False	True
rrt_flag_24h	0.0013838702237256861	0.06925302472382956	51956	106161	2	2	False	True
vasopressor_flag_24h	0.0013838702237256861	0.06925302472382956	51956	106161	2	2	False	True
vent_flag_24h	0.0013838702237256861	0.06925302472382956	51956	106161	2	2	False	True
spo2_max	0.0014991927423694935	0.02529370506750833	51950	111175	18	30	False	True
spo2_mean	0.0014991927423694935	0.02529370506750833	51950	111175	5219	59306	False	True
spo2_min	0.0014991927423694935	0.02529370506750833	51950	111175	51	51	False	True
resp_rate_max	0.0027292996079034365	0.09048746273890934	51886	103739	72	77	False	True
resp_rate_mean	0.0027292996079034365	0.09048746273890934	51886	103739	8562	68861	False	True
resp_rate_min	0.0027292996079034365	0.09048746273890934	51886	103739	30	49	False	True
chloride_mean	0.013819481817482894	0.08975100824127652	51309	103823	786	1124	False	True
sodium_min	0.013915583916352734	0.08435034192530247	51304	104439	76	169	False	True
creatinine_max	0.014146228953640348	0.0844730843415746	51292	104425	197	2062	False	True
bicarbonate_min	0.014280771892058123	0.10465544450289321	51285	102123	57	469	False	True
bun_max	0.014319212731606058	0.08791863931264247	51283	104032	206	595	False	True
potassium_max	0.01456907818866764	0.07834473084341574	51270	105124	80	124	False	True
glucose_max	0.018547705081878987	0.05177099772049799	51063	108155	746	936	False	True
platelets_min	0.018836011378488508	0.12479396808697177	51048	99826	769	797	False	True
hemoglobin_min	0.019124317675098024	0.10863580571628967	51033	101669	163	188	False	True
urine_output_24h	0.02312216498808334	0.2840873224618622	50825	81657	5838	4181	False	True
sbp_max	0.09752440993311294	0.01700859196913905	46954	112120	206	254	False	True
sbp_mean	0.09752440993311294	0.01700859196913905	46954	112120	15175	74823	False	True
sbp_min	0.09752440993311294	0.01700859196913905	46954	112120	153	161	False	True
dbp_max	0.09765895287153072	0.01699105733824303	46947	112122	177	181	False	True
dbp_mean	0.09765895287153072	0.01699105733824303	46947	112122	12449	66911	False	True
dbp_min	0.09765895287153072	0.01699105733824303	46947	112122	99	97	False	True
map_max	0.09767817329130468	0.016964755391899	46946	112125	185	190	False	True
map_mean	0.09767817329130468	0.016964755391899	46946	112125	12590	69031	False	True
map_min	0.09767817329130468	0.016964755391899	46946	112125	103	116	False	True
ph_min	0.3824286922426386	0.6361651762230405	32131	41499	93	723	False	True
pco2_max	0.40572384100868764	0.633061546554445	30919	41853	130	983	False	True
po2_min	0.4063388944414546	0.6292302297036647	30887	42290	431	2012	False	True
lactate_max	0.40899131237026215	0.7316587760827634	30749	30607	220	812	False	True
inr_max	0.16072115014991928	1.0	43666	0	148	0	False	False	high external missingness; near-complete external missingness; zero non-missing; insufficient variation
bilirubin_total_max	0.5756515722303375	0.5838243029984219	22078	47469	377	593	False	False	high train missingness
albumin_min	0.7241485354040132	0.5403033491145012	14352	52433	49	54	False	False	high train missingness
temperature_max	1.0	0.891031036296686	0	12429	0	390	False	False	high train missingness; high external missingness; zero non-missing; insufficient variation
temperature_mean	1.0	0.891031036296686	0	12429	0	12346	False	False	high train missingness; high external missingness; zero non-missing; insufficient variation
temperature_min	1.0	0.891031036296686	0	12429	0	635	False	False	high train missingness; high external missingness; zero non-missing; insufficient variation
