## Supplementary_Table_S6_TRIPOD_PROBAST_Checklist for "Calibration Drift Under Cross-Institutional Deployment: An External Validation Framework for ICU Mortality Prediction Across MIMIC-IV and eICU"

domain	item	status
Data source	Publicly described data sources	Done
Participants	Eligibility criteria coded	Done
Outcome	Primary/secondary outcomes defined	Done
Predictors	Shared feature set documented	Done
Sample size	Cohort counts exported	Done
Missing data	Missingness table exported	Done
Modeling	Multiple baseline + main models	Done
Validation	Internal + external validation	Done
Performance	Discrimination + calibration + DCA	Done
Subgroups	Subgroup analysis exported	Done
Sensitivity	Sensitivity analyses exported	Done
Explainability	Permutation + SHAP	Done
Privacy	No row-level patient outputs	Done
Code release	Notebook and artifacts exportable	Done
Manuscript	Tables and figures generated	Done
